# Beyond malaria prevention: sulfadoxine-pyrimethamine treatment in pregnancy selectively remodels the maternal gut microbiome to increase gestational weight gain and improve birthweight

**DOI:** 10.64898/2026.05.03.26352319

**Authors:** Andreea Waltmann, Sydney M. Puerto-Meredith, Jobiba Chinkhumba, Enala Mzembe, Michael Kayange, Ian Carroll, Jeffrey Roach, Don P. Mathanga, Julie R. Gutman, Jonathan J. Juliano

## Abstract

Intermittent preventive treatment in pregnancy (IPTp) with sulfadoxine-pyrimethamine (SP), an antifolate drug with antimalarial and antibiotic activity, reproducibly improves birthweight across sub-Saharan Africa and the Western Pacific. This clinical protection is independent of SP’s original malaria indication: it is not diminished by widespread antimalarial resistance or reduced transmission, and SP outperforms more potent non-antibiotic antimalarials (e.g., dihydroartemisinin-piperaquine, DP) for fetal growth. The biological mechanism is unexplained. We previously showed that gestational weight gain (GWG) is a significant component of this mechanism and mediates two-thirds of SP’s overall birthweight benefit (NCT03009526). In the first longitudinal characterization of antifolate antibiotic effects on the pregnant gut microbiome, we show that ∼45% of SP’s GWG advantage over DP is explained by gut microbial changes consistent with its pharmacology. Microbiome-mediated GWG coincided with 126g higher birthweight in SP but not DP recipients (95%CI 22.6-229.3g; p=0.019). Relative to DP, SP suppressed gastrointestinal pathobionts and enriched anaerobic commensals with recognized roles in mucosal immunity and host metabolism, a microbiome-sparing pattern distinct from conventional antibiotic-associated dysbiosis.
