## Extended-Data-Tables 2-6 for "Beyond malaria prevention: sulfadoxine-pyrimethamine treatment in pregnancy selectively remodels the maternal gut microbiome to increase gestational weight gain and improve birthweight"

### Sheet: Extended Table 2
Extended Data Table 2. Taxon-level folate functional survival predictions and concordance with observed IPTp-SP vs. DP outcomes in our study. Of 53 differentially abundant taxa identified after IPTp-SP versus IPTp-DP, 46 with genus- or species-level 16S classification and unambiguous directional outcome were taken forward for genome retrieval from the Integrated Microbial Genomes (IMG) database (…
Taxon	16S resolution	Included in folate functional analysis	N genomes	Cluster(s)	% genomes: not susceptible	% genomes: ThyX	% genomes: qualifying folate import	% genomes: any survival mechanism	% genomes: no survival mechanism	% genomes predicted surviving	Predicted taxon outcome (genome content)	Observed taxon outcome SP vs. DP	Concordant (predicted vs. observed)
RF39	Class	No - Class-level resolution only; no high-quality isolate reference genomes available										mixed
Lachnospiraceae	Family	No - Family-level resolution only										mixed
Lachnospiraceae NK4A136	Family	No - Family-level resolution only										enriched
Oscillospiraceae sp.	Family	No - Family-level resolution only										mixed
Ruminococcaceae UCG-013	Family	No - Family-level resolution only										reduced
Eubacterium coprostanoligenes	Species	No - Polyphyletic genus (Eubacterium sensu lato)										enriched
Eubacterium ruminantium	Species	No - Polyphyletic genus (Eubacterium sensu lato)										enriched
Acetanaerobacterium elongatum	Genus	Yes	2	7	100	0	0	100	0	100	enriched	reduced	FALSE
Acetivibrio sp.	Genus	Yes	24	2, 4, 6, 7, 9, 12	4.2	16.7	8.3	29.2	70.8	29.2	reduced	enriched	FALSE
Agathobacter rectalis	Species	Yes	73	3, 8	0	53.4	94.5	98.6	1.4	98.6	enriched	enriched	TRUE
Alloprevotella rava	Species	Yes	2	4	0	0	0	0	100	0	reduced	enriched	FALSE
Anaerobutyricum hallii	Species	Yes	13	4, 6	0	61.5	0	61.5	38.5	61.5	enriched	mixed
Bacteroides fragilis	Species	Yes	151	3, 4, 5	0	0	0	0	100	0	reduced	reduced	TRUE
Bifidobacterium longum	Species	Yes	188	4, 7, 12	0	0	0	0	100	0	reduced	enriched	FALSE
Blautia luti	Species	Yes	4	4	0	25	0	25	75	25	reduced	reduced	TRUE
Blautia stercoris	Species	Yes	1	4	0	0	0	0	100	0	reduced	reduced	TRUE
Butyrivibrio sp.	Genus	Yes	41	3, 4, 9	0	0	97.6	97.6	2.4	97.6	enriched	enriched	TRUE
Catenibacterium mitsuokai	Species	Yes	20	3, 9	0	0	100	100	0	100	enriched	enriched	TRUE
Christensenella sp.	Genus	Yes	19	2, 3, 8	94.7	0	5.3	100	0	100	enriched	mixed
Clostridium celatum	Species	Yes	3	4	0	0	0	0	100	0	reduced	enriched	FALSE
Clostridium perfringens	Species	Yes	63	6, 11	0	100	0	100	0	100	enriched	enriched	TRUE
Coprococcus eutactus	Species	Yes	35	3, 4, 6, 9, 12	0	34.3	31.4	42.9	57.1	42.9	reduced	enriched	FALSE
Dialister succinatiphilus	Species	Yes	2	9	0	0	100	100	0	100	enriched	enriched	TRUE
Faecalibacterium prausnitzii	Species	Yes	46	2, 3	97.8	2.2	2.2	100	0	100	enriched	enriched	TRUE
Faecalicatena sp.	Genus	Yes	26	3, 4, 5, 6, 8, 9	0	38.5	26.9	61.5	38.5	61.5	enriched	reduced	FALSE
Fusicatenibacter faecihominis	Species	Yes	1	4	0	100	0	100	0	100	enriched	reduced	FALSE
Holdemanella biformis	Species	Yes	12	1, 8	0	16.7	100	100	0	100	enriched	reduced	FALSE
Intestinimonas sp.	Genus	Yes	21	2, 5	23.8	4.8	4.8	33.3	66.7	33.3	reduced	reduced	TRUE
Lachnospira eligens	Species	Yes	21	3	0	23.8	100	100	0	100	enriched	enriched	TRUE
Lachnospiraceae bacterium NC2004	Species	Yes	1	9	0	0	100	100	0	100	enriched	reduced	FALSE
Lancefieldella parvula	Species	Yes	2	7	0	0	0	0	100	0	reduced	reduced	TRUE
Mediterraneibacter faecis	Species	Yes	2	5	0	50	0	50	50	50	tied	enriched
Mitsuokella multacida	Species	Yes	4	10	0	100	75	100	0	100	enriched	enriched	TRUE
Mogibacterium neglectum	Species	Yes	10	7	0	0	0	0	100	0	reduced	reduced	TRUE
Parolsenella sp.	Genus	Yes	3	7	0	0	0	0	100	0	reduced	enriched	FALSE
Peptococcus sp.	Genus	Yes	1	7	0	0	0	0	100	0	reduced	mixed
Prevotella sp.	Genus	Yes	64	4, 6, 7, 11, 12	0	15.6	0	15.6	84.4	15.6	reduced	enriched	FALSE
Pseudoflavonifractor sp.	Genus	Yes	40	1, 2, 3, 4, 5, 8, 9	17.5	5	62.5	82.5	17.5	82.5	enriched	enriched	TRUE
Roseburia intestinalis	Species	Yes	13	3	0	100	100	100	0	100	enriched	enriched	TRUE
Roseburia inulinivorans	Species	Yes	12	4, 6	0	16.7	0	16.7	83.3	16.7	reduced	enriched	FALSE
Roseburia sp.	Genus	Yes	46	3, 4, 5, 6, 9	0	21.7	39.1	47.8	52.2	47.8	reduced	enriched	FALSE
Ruminococcus bromii	Species	Yes	16	2	100	0	0	100	0	100	enriched	mixed
Ruminococcus callidus	Species	Yes	4	2	100	0	0	100	0	100	enriched	enriched	TRUE
Ruminococcus sp.	Genus	Yes	11	2, 3, 6	45.5	54.5	45.5	100	0	100	enriched	enriched	TRUE
Sarcina ventriculi	Species	Yes	7	6	0	100	0	100	0	100	enriched	reduced	FALSE
Segatella copri	Species	Yes	31	6	0	100	0	100	0	100	enriched	enriched	TRUE
Senegalimassilia anaerobia	Species	Yes	3	6	0	100	0	100	0	100	enriched	enriched	TRUE
Streptococcus anginosus	Species	Yes	43	8	2.3	0	2.3	4.7	95.3	4.7	reduced	reduced	TRUE
Streptococcus sobrinus	Species	Yes	32	4, 9	0	0	100	100	0	100	enriched	reduced	FALSE
Subdoligranulum variabile	Species	Yes	2	2	100	0	0	100	0	100	enriched	enriched	TRUE
Treponema succinifaciens	Species	Yes	1	6	0	100	0	100	0	100	enriched	reduced	FALSE
Veillonella sp.	Genus	Yes	35	5, 10	0	0	51.4	51.4	48.6	51.4	enriched	enriched	TRUE
Vescimonas fastidiosa	Species	Yes	1	1	0	0	100	100	0	100	enriched	enriched	TRUE

### Sheet: Extended Table 3
Extended Data Table 3. Associations between the 16 gut microbiome sequence variants selected for composite construction and gestational weight gain (GWG) z-score, stratified by IPTp drug group.
				IPTp-SP						IPTp-DP
SV ID	Taxonomy	DA class (vs. DP)	Analytic approach	n	β	SE	95% CI low	95% CI high	p-value	n	β	SE	95% CI low	95% CI high	p-value
clr4_aae4c4ed528ae16ec417df816699cfdb	Acetivibrio sp.	enriched	auc_noBL	22	0.1515	0.052	0.043	0.26	p = 0.009	31	-0.0001	0.0494	-0.1011	0.1009	p = 0.999
clr4_315ca0a729f126b941ba111a16d4d97a	Bifidobacterium longum	enriched	auc_noBL	22	-0.1013	0.0321	-0.1682	-0.0343	p = 0.005	31	0.0215	0.0433	-0.0671	0.1101	p = 0.623
clr4_be22632d5e3f6175707a3213d7a90ad2	Dialister succinatiphilus	enriched	auc_noBL	22	0.1047	0.0488	0.0029	0.2066	p = 0.044	31	-0.0114	0.0404	-0.094	0.0712	p = 0.780
clr4_bddf4727eb8b0e258c466820591b2dd4	Eubacterium coprostanoligenes	enriched	auc_noBL	26	0.2199	0.1146	-0.0166	0.4564	p = 0.067	33	0.0546	0.0731	-0.0945	0.2037	p = 0.461
clr4_6221f5561c44216c6674b8199f23acf8	Mitsuokella multacida	enriched	auc_noBL	22	0.109	0.0592	-0.0146	0.2325	p = 0.081	31	-0.0319	0.0676	-0.1701	0.1063	p = 0.640
clr4_3dc8691f4274fac77b91e66df1bd9aad	Oscillospiraceae sp.	enriched	auc_noBL	22	0.1086	0.0582	-0.0128	0.2301	p = 0.077	31	0.0972	0.0776	-0.0615	0.2559	p = 0.220
clr4_7e02d8db5f57fe608ac0d706fefb07c1	Peptococcus sp.	enriched	auc_noBL	22	-0.2215	0.104	-0.4385	-0.0045	p = 0.046	31	-0.088	0.115	-0.3232	0.1471	p = 0.450
clr4_d084475ce17d67557615ecfb105797ab	Pseudoflavonifractor sp.	enriched	auc_noBL	22	0.1078	0.0572	-0.0116	0.2272	p = 0.074	31	0.067	0.0499	-0.0351	0.1692	p = 0.190
clr4_601101d33cdf43a40bd674a50711af52	Roseburia intestinalis	enriched	auc_noBL	22	0.1491	0.0832	-0.0245	0.3227	p = 0.088	31	-0.0485	0.0811	-0.2144	0.1173	p = 0.554
clr4_52cdc265412299f4b1520f751a1f185a	Ruminococcus sp.	enriched	auc_noBL	22	0.1742	0.0781	0.0113	0.3371	p = 0.037	31	0.1257	0.0546	0.014	0.2373	p = 0.029
clr4_04645342dcaccc29b2078b063aec6f81	Segatella copri	enriched	auc_noBL	22	0.1094	0.0629	-0.0217	0.2405	p = 0.097	31	-0.0021	0.0588	-0.1223	0.1181	p = 0.972
clr4_16530e5b50b780018210dac05a471715	Vescimonas fastidiosa	enriched	auc_noBL	22	0.102	0.0506	-0.0036	0.2076	p = 0.058	31	-0.0293	0.0373	-0.1056	0.047	p = 0.439
clr4_6b79f93d798e7dce5ef02b042069e04f	Anaerobutyricum hallii	reduced	raw_v2plus	26	0.2676	0.1046	0.0517	0.4834	p = 0.017	35	0.033	0.0576	-0.0843	0.1502	p = 0.571
clr4_3525e8f55cd3355cc02bb9df648623e2	Blautia stercoris	reduced	auc_noBL	22	0.0962	0.0513	-0.0109	0.2033	p = 0.076	31	-0.0228	0.0354	-0.0951	0.0496	p = 0.525
clr4_ca94cbcccd3ab51b3784a6aed45a4a04	Ruminococcus bromii	reduced	raw_v2plus	26	-0.1472	0.0799	-0.3122	0.0177	p = 0.078	35	-0.0495	0.0527	-0.1567	0.0578	p = 0.355
clr4_fd2eb1fe2266eed160a855f715f7c77e	Streptococcus anginosus	reduced	auc_noBL	22	0.1254	0.0727	-0.0263	0.2771	p = 0.100	31	-0.0065	0.0453	-0.0991	0.0861	p = 0.887
DA class = differential abundance class relative to IPTp-DP (enriched = higher relative abundance with SP; reduced = lower relative abundance with SP). Analytic approach: auc_noBL = cumulative area under the curve across visits, excluding baseline; raw_v2plus = cross-sectional abundance after ≥2 doses. β = change in GWG z-score per 1-unit increase in CLR-transformed relative abundance (AUC) or pe…

### Sheet: Extended Table 4
Extended Data Table 4. Association between gut microbiome composite scores and gestational weight gain (GWG) z-score, stratified by IPTp drug group (Figure 3C).
		IPTp-SP				IPTp-DP
Model	Composite	β	95% CI low	95% CI high	p-value	β	95% CI low	95% CI high	p-value
Model 1: Four composites (multivariable)	Enriched ↑GWG	0.379	-0.026	0.784	p = 0.064	0.182	-0.847	1.212	p = 0.716
	Enriched ↓GWG	-0.95	-1.354	-0.546	p < 0.001	-0.079	-1.168	1.01	p = 0.881
	Reduced ↑GWG	0.951	0.517	1.385	p < 0.001	-0.191	-0.977	0.595	p = 0.618
	Reduced ↓GWG	-0.318	-0.881	0.245	p = 0.247	-0.287	-0.976	0.402	p = 0.396
Model 2: Two composites (multivariable)	All enriched (n=12)	0.581	0.048	1.115	p = 0.034	0.196	-0.716	1.108	p = 0.661
	All reduced (n=4)	1.046	0.382	1.71	p = 0.004	-0.177	-0.841	0.487	p = 0.587
Model 3: All 16 SVs combined (univariable)	All 16 SVs	0.807	0.181	1.433	p = 0.014	0.091	-0.821	1.003	p = 0.839
β = change in GWG z-score per 1 SD increase in composite score. Composites are z-scored within the ≥3-dose analytical subset. Reduced SV composites use sign-flipped CLR values prior to summing into the composite (and hence prior to modleling), such that a positive β indicates that SP-associated depletion of those SVs tracks with higher GWG (see Supplementary Note 4). Models 1 and 2 are multivaria…

### Sheet: Extended Table 5
Extended Data Table 5. Causal mediation analysis: sensitivity analyses with individual and simultaneous covariate adjustment (≥3 IPTp doses; SP: n=36, DP: n=41).
	Total effect (SP vs. DP)			Combined indirect effect				Enriched composite			Reduced composite
Model	β	95% CI	p-value	Indirect effect (β)	95% CI	p-value	% mediated	Indirect effect (β)	95% CI	p-value	Indirect effect (β)	95% CI	p-value
No covariates	0.677	0.03, 1.33	p = 0.042	0.33	0.05, 0.60	p = 0.019	48.5%	0.1	-0.15, 0.34	p = 0.441	0.23	0.04, 0.42	p = 0.016
Adj age at enrollment	0.679	0.02, 1.34	p = 0.044	0.33	0.05, 0.60	p = 0.019	48.3%	0.1	-0.15, 0.35	p = 0.423	0.23	0.04, 0.42	p = 0.017
Adj baseline BMI (primary model, Figure 3D)	0.712	0.09, 1.34	p = 0.026	0.32	0.07, 0.58	p = 0.014	45.4%	0.09	-0.13, 0.30	p = 0.432	0.24	0.05, 0.43	p = 0.015
Adj gestational age at enrollment	0.673	0.02, 1.32	p = 0.043	0.33	0.06, 0.60	p = 0.018	48.9%	0.1	-0.15, 0.34	p = 0.439	0.23	0.05, 0.42	p = 0.014
Adj gravidity	0.701	0.04, 1.36	p = 0.038	0.34	0.07, 0.60	p = 0.013	47.9%	0.09	-0.15, 0.34	p = 0.455	0.24	0.06, 0.43	p = 0.011
Adj height	0.648	-0.04, 1.34	p = 0.066	0.33	0.06, 0.59	p = 0.018	50.3%	0.1	-0.15, 0.34	p = 0.442	0.23	0.04, 0.42	p = 0.015
Adj MUAC at enrollment	0.669	0.01, 1.33	p = 0.046	0.33	0.06, 0.61	p = 0.018	49.7%	0.1	-0.15, 0.35	p = 0.443	0.23	0.05, 0.41	p = 0.010
Adj malaria (PCR) at enrollment	0.721	0.10, 1.34	p = 0.022	0.32	0.05, 0.59	p = 0.021	44.0%	0.1	-0.15, 0.35	p = 0.439	0.22	0.04, 0.40	p = 0.015
Adj socioeconomic status	0.646	-0.02, 1.31	p = 0.056	0.33	0.05, 0.61	p = 0.020	51.2%	0.1	-0.15, 0.35	p = 0.407	0.23	0.04, 0.42	p = 0.018
Final parsimonious multivariable model (BMI, gravidity, malaria, SES)	0.724	0.13, 1.32	p = 0.017	0.32	0.07, 0.57	p = 0.011	44.5%	0.09	-0.13, 0.30	p = 0.436	0.24	0.06, 0.42	p = 0.010
All models implemented in STATA19 using structural equation modeling with full-information maximum likelihood (FIML; method(mlmv), vce(robust), standardized). Treatment variable: drug (SP=0, DP=1). Indirect effects estimated as products of path coefficients (a×b) via nlcom (delta method). β for indirect and total effects are in GWG z-score units. Combined indirect effect = sum of enriched and red…

### Sheet: Extended Table 6
Extended Data Table 6. Association between microbiome-predicted gestational weight gain and birthweight (g) by IPTp drug group, with and without covariate adjustment (≥3 IPTp doses; stool sample collected after ≥3 doses).
Model	Group	β (g)	95% CI low	95% CI high	p-value	n
Unadjusted	SP	126	22.6	229.3	p = 0.018	34
	DP	0.5	-510.1	510.9	p = 0.999	36
Adjusted for GA at delivery	SP	114.7	14.2	215.3	p = 0.027	34
	DP	-12.4	-537.2	512.4	p = 0.962	35
Adjusted for baseline MUAC	SP	106.7	4.5	208.8	p = 0.041	34
	DP	-48.4	-527.5	430.6	p = 0.838	36
Adjusted for baseline MUAC and GA at delivery	SP	93.5	-4.7	191.7	p = 0.061	34
	DP	-81	-567	405.1	p = 0.736	35
β = change in birthweight (g) per 1 SD increase in microbiome-predicted GWG z-score. β = change in birthweight (g) per 1 SD increase in microbiome-predicted GWG z-score. Microbiome-predicted GWG was derived from the multivariable regression of observed GWG on four benefit-coded composite scores (enriched ↑GWG, enriched ↓GWG, reduced ↑GWG, reduced ↓GWG) shown in Figure 3C, fitted separately within…
